# Combined Bioinformatic and Splicing Analysis of Likely Benign Intronic and Synonymous Variants Reveals Evidence for Pathogenicity

**DOI:** 10.1101/2023.10.30.23297632

**Authors:** Owen R. Hirschi, Stephanie A. Felker, Surya P. Rednam, Kelly L. Vallance, D. Williams Parsons, Angshumoy Roy, Gregory M. Cooper, Sharon E. Plon

## Abstract

**Background:** Current clinical variant analysis pipelines focus on coding variants and intronic variants within 10-20 bases of an exon-intron boundary that may affect splicing. The impact of newer splicing prediction algorithms combined with *in vitro* splicing assays on rare variants currently considered Benign/Likely Benign (B/LB) is unknown.

**Methods:** Exome sequencing data from 576 pediatric cancer patients enrolled in the Texas KidsCanSeq study were filtered for intronic or synonymous variants absent from population databases, predicted to alter splicing via SpliceAI (>0.20), and scored as potentially deleterious by CADD (>10.0). Total cellular RNA was extracted from monocytes and RT-PCR products analyzed. Subsequently, rare synonymous or intronic B/LB variants in a subset of genes submitted to ClinVar were similarly evaluated. Variants predicted to lead to a frameshifted splicing product were functionally assessed using an *in vitro* splicing reporter assay in HEK-293T cells.

**Results:** KidsCanSeq exome data analysis revealed a rare, heterozygous, intronic variant (NM_177438.3(*DICER1*):c.574-26A>G) predicted by SpliceAI to result in gain of a secondary splice acceptor site. The proband had a personal and family history of pleuropulmonary blastoma consistent with *DICER1* syndrome but negative clinical sequencing reports. Proband RNA analysis revealed alternative *DICER1* transcripts including the SpliceAI-predicted transcript.

Similar bioinformatic analysis of synonymous or intronic B/LB variants (n=31,715) in ClinVar from 61 Mendelian disease genes yielded 18 variants, none of which could be scored by MaxEntScan. Eight of these variants were assessed (*DICER1* n=4, *CDH1* n=2, *PALB2* n=2) using *in vitro* splice reporter assay and demonstrated abnormal splice products (mean 66%; range 6% to 100%). Available phenotypic information from submitting laboratories demonstrated *DICER1* phenotypes in 2 families (1 variant) and breast cancer phenotypes for *PALB2* in 3 families (2 variants).

**Conclusions:** Our results demonstrate the power of newer predictive splicing algorithms to highlight rare variants previously considered B/LB in patients with features of hereditary conditions. Incorporation of SpliceAI annotation of existing variant data combined with either direct RNA analysis or *in vitro* assays has the potential to identify disease-associated variants in patients without a molecular diagnosis.
