## Additional File 1 for "Combined Bioinformatic and Splicing Analysis of Likely Benign Intronic and Synonymous Variants Reveals Evidence for Pathogenicity"

### Sheet: Contents
Table
S1	List of 181 cancer predisposition genes screened in analysis of Texas KCS proband exomes.
S2	List of oligonucleotides used in in vitro splice assay.
S3	List of nearby benign variants identified in gnomAD and used in in vitro splice assay.
S4	Overview of 23 variants resulting from the SpliceAI screen of variants submitted to the ClinVar Database with CADD score, maximum SpliceAI delta score, and the relative position of predicted splice site loss or gain.

### Sheet: S1
Table S1. List of 181 cancer predisposition genes screened in analysis of Texas KCS proband exomes.
Genes	Rahman, 20141	Huang et al., 20182	Scollon et al., 20173	Whitworth et al., 20184
ABCB11	X
AKT1			X
ALK	X	X	X	X
APC	X	X	X	X
APOBEC3B
AR
ATM	X	X	X	X
ATR		X
AXIN2	X	X		X
BAP1	X	X		X
BARD1
BLM	X	X	X	X
BMPR1A	X	X	X	X
BRAF		X	X
BRCA1	X	X	X	X
BRCA2	X	X	X	X
BRIP1	X	X	X	X
BUB1B	X	X	X	X
CBL	X	X		X
CDC73	X	X	X	X
CDH1	X	X		X
CDH10
CDK4	X	X	X	X
CDKN1B	X	X	X	X
CDKN2A	X	X	X	X
CDKN2B				X
CEBPA	X	X	X	X
CHEK2	X	X		X
COL7A1	X
CREBBP			X
CTNNA1
CXCR4
CYLD	X	X		X
DDB2	X
DDX41
DICER1	X	X	X	X
DIS3L2	X
DKC1	X
DOCK8	X
EGFR	X	X		X
ELANE	X
EPCAM		X	X	X
ERBB4
ERCC1		X	X
ERCC2	X	X	X	X
ERCC3	X	X	X	X
ERCC4	X	X	X	X
ERCC5	X	X	X	X
ETV6		X	X
EXT1	X	X		X
EXT2	X
EZH2				X
FAH	X
FANCA	X	X		X
FANCC	X	X	X	X
FANCD2		X	X	X
FANCE		X	X	X
FANCF		X	X	X
FANCG	X	X	X	X
FANCL		X	X	X
FANCM		X	X	X
FAS	X			X
FAT1
FEN1
FH	X	X		X
FLCN	X	X	X	X
GATA1			X
GATA2	X	X	X	X
GBA	X
GJB2	X
GPC3	X	X	X	X
GREM1
HFE	X
HMBS	X
HNF1A		X		X
HOXB13
HRAS	X	X	X	X
IKZF1
ITK	X	X		X
KDR
KIT	X	X	X	X
KRAS		X	X
LMO1		X
LZTR1			X
MAP2K1		X	X
MAP2K2		X
MAX	X	X	X	X
MEN1	X	X	X	X
MET	X	X	X	X
MITF		X
MLH1	X	X	X	X
MPL		X	X
MRE11A
MSH2	X	X	X	X
MSH3
MSH6	X	X	X	X
MTAP	X
MUTYH	X	X	X	X
NBN	X	X	X	X
NF1	X	X	X	X
NF2	X	X	X	X
NOTCH3			X
NRAS		X	X
NSD1			X	X
NTHL1		X		X
PALB2	X	X	X	X
PAX5		X	X
PDGFRA	X	X	X	X
PDGFRB			X
PHOX2B	X	X	X	X
PIK3CA			X
PMS1		X		X
PMS2	X	X	X	X
POLD1	X	X		X
POLE	X	X		X
POLH	X
POLQ
POT1		X	X
PRF1
PRKAR1A	X	X	X	X
PRSS1	X
PTCH1	X	X	X	X
PTEN	X	X	X	X
PTPN11	X	X	X	X
PTPN13
RAD50
RAD51			X
RAD51C	X	X	X	X
RAD51D	X	X		X
RAF1		X	X
RB1	X	X	X	X
RECQL		X
RECQL4	X	X	X	X
RET	X	X	X	X
RFWD3
RHBDF2	X
RMRP	X
RNF43
RPS20
RUNX1	X	X	X	X
SBDS	X	X	X	X
SDHA	X	X	X	X
SDHAF2	X
SDHB	X	X	X	X
SDHC	X	X	X	X
SDHD	X	X	X	X
SERPINA1	X
SETBP1		X
SH2B3		X
SH2D1A	X
SLC25A13	X
SLX4			X	X
SMAD3
SMAD4	X	X	X	X
SMARCA4	X	X	X	X
SMARCB1	X	X	X	X
SMARCE1	X
SOS1	X	X	X	X
SPOP
SRY	X
STAT3	X	X		X
STK11	X	X	X	X
SUFU	X	X	X	X
TERC			X
TERT	X	X	X	X
TGFBR1	X
TGFBR2
TMEM127	X
TP53	X	X	X	X
TP63
TRIM37	X
TSC1	X	X	X	X
TSC2	X	X	X	X
TSHR		X
UROD	X
VHL	X	X		X
WAS	X
WRN	X	X		X
WT1	X	X	X	X
XPA	X
XPC	X	X	X	X
1. Rahman N. Realizing the promise of cancer predisposition genes. Nature. 2014;505(7483):302-8.
2. Huang KL, Mashl RJ, Wu Y, Ritter DI, Wang J, Oh C, et al. Pathogenic Germline Variants in 10,389 Adult Cancers. Cell. 2018;173(2):355-70 e14.
3. Scollon S, Anglin AK, Thomas M, Turner JT, Wolfe Schneider K. A Comprehensive Review of Pediatric Tumors and Associated Cancer Predisposition Syndromes. J Genet Couns. 2017;26(3):387-434.
4. Whitworth J, Smith PS, Martin JE, West H, Luchetti A, Rodger F, et al. Comprehensive Cancer-Predisposition Gene Testing in an Adult Multiple Primary Tumor Series Shows a Broad Range of Deleterious Variants and Atypical Tumor Phenotypes. Am J Hum Genet. 2018;103(1):3-18.

### Sheet: S2
Table S2. List of oligonucleotides used in in vitro splice assay.
Assay	Target	Oligo Sequence	Note
Gateway cloning	pDONR221 Sanger Validation	5'-GTAAAACGACGGCCAG	M13 Universal Oligos
		5'-CAGGAAACAGCTATGAC
PCR Extraction	Variant E	5'-ACAAGTTTGTACAAAAAAGCAGGCTctagagtctagggccagggat	attB1 & attB2 in capital letters
		5'-ACCACTTTGTACAAGAAAGCTGGGTccatcaaaattataatactatttc
PCR Extraction	Variant H & I	5'-ACAAGTTTGTACAAAAAAGCAGGCTttcattctggggaaattaaggttcat	attB1 & attB2 in capital letters
		5'-ACCACTTTGTACAAGAAAGCTGGGTggatgttaatggtagagtctagaatgg
PCR Extraction	Variant F & G	5'-ACAAGTTTGTACAAAAAAGCAGGCTctctagagccctctcccaagc	attB1 & attB2 in capital letters
		5'-ACCACTTTGTACAAGAAAGCTGGGTggtgcagaacagtatgcgatca
Site Directed Mutagenesis	NM_177438.3:c.4077T>A	5'-aatctgtatcgcctAggaaaaaagaaggg	Variant Capitalized
		5'-acagttgctgacctttagcagaaaatatt
Site Directed Mutagenesis	NM_177438.3:c.4101C>T	5'-ggactacccagTcgcatggtggt	Variant Capitalized
		5'-cttcttttttccaaggcgatacagattacag
Site Directed Mutagenesis	NM_004360.5:c.2178G>T	5'-gttctgattctgctTctcttgctgtttct	Variant Capitalized
		5'-tgggatggtgggggagacaga
Site Directed Mutagenesis	NM_004360.5:c.2187G>T	5'-gctgctcttgctTtttcttcggagg	Variant Capitalized
		5'-agaatcagaactgggatggtgggg
Site Directed Mutagenesis	NM_004360.5:c.2205G>A	5'-tcggaggagagcAgtggtcaaagag	Variant Capitalized
		5'-agaaacagcaagagcagcagaatca
Site Directed Mutagenesis	NM_024675.4:c.2595A>T	5'-tcagaatccttcTggttcctgttcc	Variant Capitalized
		5'-cacaatggcaacagttctgttaaag
Site Directed Mutagenesis	NM_024675.4:c.2601C>T	5'-tccttcaggttcTtgttccgtagat	Variant Capitalized
		5'-ttctgacacaatggcaacagttctg
Site Directed Mutagenesis	NM_024675.4:c.2607C>T	5'-aggttcctgttcTgtagatgtgagt	Variant Capitalized
		5'-gaaggattctgacacaatggcaaca

### Sheet: S3
Table S3. List of nearby benign variants identified in gnomAD and used in in vitro splice assay.
gnomAD Variant	Matching Tested Variant
NM_177438.3c.573+116C>T	Variant A
NM_177438.3:c.5505T>C	Variant B
NM_177438.3:c.1986A>T	Variant C
NM_177438.3:c.2553G>A	Variant D
NM_177438.3:c.4101C>T	Variant E
NM_004360.5:c.2205G>A	Variant F & G
NM_024675.4:c.2607C>T	Variant H & I

### Sheet: S4
Table S4. Overview of 23 variants resulting from the SpliceAI screen of variants submitted to the ClinVar Database with CADD score, maximum SpliceAI delta score, and the relative position of predicted splice site loss or gain.
HGVS	Gene Symbol	Consequence	CADD Score	Maximum SpliceAI Score	SpliceAI Base Change	Submitter	ClinVar Accession Number	ClinVar Interpretation
NM_000051.4:c.4887G>A	ATM	synonymous	15.5	0.57	22	Ambry (08/2019)	VCV001743823.1	Likely Benign
NM_000051.4:c.7488A>G	ATM	synonymous	13.88	0.29	70	Ambry (10/20210	VCV001759123.1	Likely Benign
NM_000138.5:c.1148-16T>A	FBN1	intronic	22.3	0.9	14	GeneDX (09/2017)	VCV000512422.1	Likely Benign
NM_000138.5:c.4704A>G	FBN1	synonymous	21.4	0.92	48	Women's Health and Genetics/Laboratory Corporation of America, LabCorp (08/2021)	VCV000036080.3	Likely Benign
NM_000257.4:c.2923-14T>G	MYH7	intronic	16.33	0.68	56	Invitae (10/2021)	VCV001614361.4	Likely Benign
NM_000314.8:c.210-13A>G	PTEN	intronic	24.2	0.84	12	Invitae (06/2021)	VCV001647641.4	Likely Benign
NM_001754.5:c.509-11T>A	RUNX1	intronic	26.5	0.92	13	Invitae (07/2021)	VCV001547462.4	Likely Benign
NM_004360.5:c.2178G>T	CDH1	synonymous	13.39	0.4	34	Ambry (10/2021)	VCV001787217.1	Likely Benign
NM_004360.5:c.2187G>T	CDH1	synonymous	10.8	0.44	34	Ambry (10/2021)	VCV001787355.1	Likely Benign
NM_004360.5:c.987C>A	CDH1	synonymous	16.54	0.87	24	Ambry (10/2021)	VCV001768468.1	Likely Benign
NM_004958.4:c.7017-3A>G	MTOR	intronic	25.1	1	9	Invitae (08/2022)	VCV002019430.1	Likely Benign
NM_004958.4:c.7366+3A>C	MTOR	intronic	19.37	0.56	19	Invitae (07/2022)	VCV001918810.2	Likely Benign
NM_022124.6:c.5337G>A	CDH23	synonymous	16.6	0.89	34	Invitae (08/2022)	VCV000735621.4	Likely Benign
NM_022124.6:c.8169G>A	CDH23	synonymous	16.52	0.4	12	Invitae (03/2021)	VCV001541358.4	Likely Benign
NM_024675.4:c.2595A>T	PALB2	synonymous	13.44	0.74	25	Invitae (02/2018)	VCV000749008.8	Likely Benign
NM_024675.4:c.2601C>T	PALB2	synonymous	13.37	0.27	25	Ambry (03/2016)	VCV000184006.4	Likely Benign
NM_130839.5:c.2280G>C	UBE3A	intronic	24.4	0.74	12	Genetic Services Laboratory, University of Chicago (02/2013)	VCV000160218.6	Likely Benign
NM_177438.3:c.2026C>A	DICER1	synonymous	15.75	0.26	59	Ambry (10/2021)	VCV001784652.1	Likely Benign
NM_177438.3:c.2466T>A	DICER1	synonymous	14.61	0.51	31	Ambry (10/2021)	VCV001791694.1	Likely Benign
NM_177438.3:c.4077T>A	DICER1	synonymous	15.19	0.87	28	Ambry (10/2021)	VCV001737592.1	Likely Benign
NM_177438.3:c.5499G>A	DICER1	synonymous	18.62	0.69	31	Invitae (6/2021)	VCV000764210.7	Likely Benign
NM_206933.4:c.14134-9T>C	USH2A	intronic	16.07	0.34	47	Invitae and GeneDX (05/2022; 02/2018	VCV000514989.6	Likely Benign
NM_206933.4:c.6648C>T	USH2A	synonymous	15.98	0.44	27	Invitae (05/2020)	VCV001152442.5	Likely Benign
